# Convergent structural brain alterations in chronic pain: A multi-metric individual participant data meta-analysis

**DOI:** 10.1101/2025.09.04.25335117

**Authors:** Ryan W.J. Loke, Oscar Ortiz-Angulo, Sylvia M. Gustin, Michèle Hubli, Clas Linnman, Abigail Livny-Ezer, Yann Quidé, Paulina S. Scheuren, John L.K. Kramer

**Affiliations:** Department of Anesthesiology, Pharmacology, and Therapeutics, Faculty of Medicine, University of British Columbia, Vancouver, BC, Canada; School of Biomedical Engineering, Faculty of Applied Sciences, University of British Columbia, Vancouver, BC, Canada; International Collaborations on Repair Discoveries (ICORD), University of British Columbia, Vancouver, BC, Canada; NeuroRecovery Research Hub, School of Psychology, The University of New South Wales (UNSW) Sydney, Sydney, NSW, Australia; Centre for Pain IMPACT, Neuroscience Research Australia, Randwick, NSW, Australia; Spinal Cord Injury Center, Balgrist University Hospital, University of Zurich, Zurich, Switzerland; Neuroscience Center Zurich, ETH Zurich and University of Zurich, Zurich Switzerland; Department of Psychiatry, Massachusetts General Brigham & Harvard Medical School, Boston, USA; Clinical Brain Imaging R&D Center, Sheba Medical Center; Sagol School of Neuroscience, Faculty of Medical Healthy Sciences, Tel Aviv University, Israel

## Abstract

Meta-analyses are a valuable tool in evidence-based research and have contributed to our understanding of structural brain changes in chronic pain. Meta-analyses are also limited by published summary statistics and quality/completeness of underlying studies. To address these limitations, we conducted the first individual participant data (IPD) meta-analysis of brain structure alterations in chronic pain. Using traditional morphometric measures (i.e., volume, cortical thickness, and surface area) and differential-geometric shape metrics (i.e., intrinsic and extrinsic curvature), we aimed to reveal alterations in brain structure convergent across chronic pain conditions. Eight publicly available datasets spanning five conditions and 401 individuals with chronic pain were analyzed: 1) knee osteoarthritis, 2) chronic low back pain, 3) fibromyalgia, 4) migraine, and 5) primary trigeminal neuralgia. FreeSurfer was used to parcellate T1-weighted anatomical images, and metrics for cortical and subcortical structures were extracted. Meta-analysis of study-level comparisons revealed a range of structural changes in the brain associated with chronic pain. Cortical thinning and volume loss were small and localized to the temporo-occipital regions, including bilateral volumetric reductions in the entorhinal cortex. Increases in intrinsic curvature were widespread, involving 49 out of 68 cortical regions. No significant alterations were detected in subcortical volumes. Intrinsic curvature and subcortical volumetric estimates had higher levels of inter-study heterogeneity compared to other metrics, reflecting potential condition and sample specific variability. Leveraging harmonized processing across a large sample size, our novel IPD meta-analysis highlights both widespread and region-specific structural remodeling of chronic pain-related neuroanatomy.
