## Supplementary Table 3 Study level subcortical results for "Convergent structural brain alterations in chronic pain: A multi-metric individual participant data meta-analysis"

### Sheet: OA
Region	Mean_Group1	SD_Group1	N_Group1	Mean_Group2	SD_Group2	N_Group2	t_statistic	Hedges_g	SE_Hedges_g	CI_lower	CI_upper	p_value	FDR
Left.Lateral.Ventricle	11079.8	4502.63	20	11466.5	5693.13	56	0.306425	0.0707167	0.260557	-0.439975	0.581409	0.76079	0.901677
Left.Inf.Lat.Vent	424.91	188.398	20	372.064	225.469	56	-1.02033	-0.241545	0.26123	-0.753555	0.270465	0.313732	0.775551
Left.Cerebellum.White.Matter	14193.9	1518.21	20	15111.8	3732.53	56	1.52137	0.274616	0.261445	-0.237816	0.787047	0.13251	0.530038
Left.Cerebellum.Cortex	45502	6009.31	20	45736	7687.13	56	0.138394	0.0317687	0.260507	-0.478825	0.542362	0.890581	0.957708
Left.Thalamus	6876.4	725.835	20	6809.84	652.1	56	-0.361318	-0.0980694	0.260615	-0.608876	0.412737	0.72034	0.901677
Left.Caudate	3289.39	407.656	20	3405.83	376.252	56	1.11854	0.299714	0.261626	-0.213073	0.812501	0.271841	0.775551
Left.Putamen	4687.19	427.536	20	4635.54	528.542	56	-0.434576	-0.101337	0.260624	-0.612159	0.409485	0.66614	0.901677
Left.Pallidum	1817.85	188.906	20	1911.22	220.211	56	1.81376	0.434701	0.262869	-0.0805229	0.949925	0.0774614	0.413127
X3rd.Ventricle	1060.82	358.676	20	1188.49	493.2	56	1.22994	0.273306	0.261436	-0.239107	0.78572	0.224963	0.775551
X4th.Ventricle	1560.67	352.542	20	1603.06	518.231	56	0.403913	0.0871867	0.26059	-0.42357	0.597943	0.688018	0.901677
Brain.Stem	20132.1	2258.14	20	20121.9	2430.58	56	-0.016944	-0.00421756	0.260494	-0.514786	0.506351	0.986575	0.986575
Left.Hippocampus	3986.61	426.262	20	3745.07	476.775	56	-2.10673	-0.514882	0.26382	-1.03197	0.00220571	0.0419438	0.335551
Left.Amygdala	1657.67	198.784	20	1497.1	283.663	56	-2.74868	-0.600944	0.265015	-1.12037	-0.0815144	0.00841078	0.134573
Left.Accumbens.area	554.91	75.3695	20	522.893	89.5894	56	-1.54878	-0.367811	0.262197	-0.881717	0.146095	0.129404	0.530038
Left.VentralDC	3957.2	419.727	20	3835.64	325.254	56	-1.17525	-0.341877	0.261966	-0.85533	0.171576	0.249939	0.775551
Right.Lateral.Ventricle	9706.43	3783.23	20	10636.6	5089.77	56	0.856919	0.192275	0.26096	-0.319207	0.703758	0.39603	0.775551
Right.Inf.Lat.Vent	437.565	176.739	20	421.941	187.003	56	-0.334145	-0.0838567	0.260583	-0.594599	0.426886	0.740248	0.901677
Right.Cerebellum.White.Matter	13092.7	1210.8	20	13439.1	2753.98	56	0.758092	0.139804	0.260741	-0.371248	0.650856	0.450915	0.775551
Right.Cerebellum.Cortex	47631.2	5454.78	20	47967.8	7759.61	56	0.210288	0.0460377	0.260521	-0.464583	0.556658	0.834337	0.953528
Right.Thalamus	6966.16	736.028	20	6819.03	631.566	56	-0.795454	-0.220662	0.261108	-0.732434	0.29111	0.432682	0.775551
Right.Caudate	3424.81	422.67	20	3484.86	416.277	56	0.547605	0.142234	0.260749	-0.368835	0.653303	0.58764	0.895452
Right.Putamen	4687.1	462.016	20	4670.7	551.42	56	-0.1292	-0.0306248	0.260506	-0.541216	0.479967	0.897852	0.957708
Right.Pallidum	1761.46	203.805	20	1867.83	211.39	56	1.98389	0.502647	0.263665	-0.0141368	1.01943	0.0552372	0.353518
Right.Hippocampus	4171.35	443.961	20	3884.2	440.372	56	-2.4882	-0.644075	0.265681	-1.16481	-0.123341	0.0180164	0.192175
Right.Amygdala	1774.42	183.852	20	1624.78	236.756	56	-2.88478	-0.660201	0.265941	-1.18145	-0.138956	0.00610093	0.134573
Right.Accumbens.area	551.52	93.432	20	528.938	91.7986	56	-0.932112	-0.242384	0.261235	-0.754404	0.269636	0.358048	0.775551
Right.VentralDC	3938.38	449.252	20	3886.71	354.863	56	-0.465113	-0.134114	0.260721	-0.645127	0.3769	0.645456	0.901677
CC_Posterior	986.455	175.656	20	949.939	149.071	56	-0.829139	-0.231208	0.261168	-0.743098	0.280682	0.413716	0.775551
CC_Mid_Posterior	511.415	112.359	20	489.913	105.033	56	-0.747159	-0.198984	0.260994	-0.710532	0.312563	0.460483	0.775551
CC_Central	501.685	128.477	20	480.073	113.609	56	-0.665121	-0.181896	0.260912	-0.693283	0.329491	0.511008	0.817613
CC_Mid_Anterior	463.775	114.771	20	465.293	106.665	56	0.0517049	0.0138085	0.260496	-0.496765	0.524382	0.95909	0.986575
CC_Anterior	903.8	172.783	20	868.361	146.809	56	-0.817877	-0.227938	0.261149	-0.739791	0.283914	0.42001	0.775551

### Sheet: FM1
Region	Mean_Group1	SD_Group1	N_Group1	Mean_Group2	SD_Group2	N_Group2	t_statistic	Hedges_g	SE_Hedges_g	CI_lower	CI_upper	p_value	FDR
Left.Lateral.Ventricle	6834.46	4215.61	20	7840.6	4137.49	20	0.76177	0.236107	0.317328	-0.385855	0.858069	0.450901	0.592962
Left.Inf.Lat.Vent	266.905	154.345	20	272.43	134.994	20	0.1205	0.0373484	0.316255	-0.582512	0.657209	0.904733	0.993835
Left.Cerebellum.White.Matter	14674.9	1786.6	20	13815.8	2216.93	20	-1.34947	-0.418263	0.319667	-1.04481	0.208284	0.185529	0.54368
Left.Cerebellum.Cortex	51354.5	4970.47	20	45020	6742.72	20	-3.38183	-1.04818	0.337244	-1.70918	-0.387184	0.00178669	0.0345798
Left.Thalamus	7428.1	1051.28	20	7134.45	874.402	20	-0.960396	-0.29767	0.317974	-0.920899	0.325559	0.343128	0.559039
Left.Caudate	3405.52	382.37	20	3449.73	387.267	20	0.363292	0.1126	0.316478	-0.507697	0.732898	0.718401	0.884185
Left.Putamen	4419.4	499.582	20	4525.17	396.901	20	0.74138	0.229787	0.31727	-0.392061	0.851636	0.463252	0.592962
Left.Pallidum	1739.43	239.927	20	2003.92	355.19	20	2.75961	0.855329	0.330371	0.207802	1.50286	0.00932821	0.0746257
X3rd.Ventricle	958.75	317.728	20	979.335	397.649	20	0.180864	0.0560579	0.31629	-0.56387	0.675986	0.857482	0.97998
X4th.Ventricle	1480.41	444.846	20	1322.13	330.488	20	-1.27734	-0.395906	0.319311	-1.02175	0.229943	0.209872	0.559039
Brain.Stem	19674.4	1935.09	20	18220.9	1964.43	20	-2.35723	-0.730612	0.326607	-1.37076	-0.090461	0.0236667	0.126222
Left.Hippocampus	3995.7	356.158	20	3993.7	310.513	20	-0.0188819	-0.00585235	0.316228	-0.62566	0.613955	0.985036	0.993835
Left.Amygdala	1474.69	181.75	20	1375.14	182.194	20	-1.73005	-0.536221	0.32186	-1.16707	0.0946256	0.0917367	0.326175
Left.Accumbens.area	421.72	101.106	20	383.86	121.674	20	-1.07027	-0.331724	0.318395	-0.955778	0.292331	0.291476	0.559039
Left.VentralDC	3808.84	423.394	20	3706.99	370.481	20	-0.80961	-0.250935	0.31747	-0.873176	0.371306	0.423293	0.592962
Right.Lateral.Ventricle	5858.44	3965.68	20	7352.1	3928.43	20	1.19668	0.370904	0.318935	-0.254209	0.996017	0.238846	0.559039
Right.Inf.Lat.Vent	328.83	172.649	20	325.19	157.107	20	-0.0697358	-0.0216143	0.316237	-0.641439	0.59821	0.944773	0.993835
Right.Cerebellum.White.Matter	14123.3	1905.54	20	12728.6	2005.48	20	-2.25463	-0.698811	0.325736	-1.33725	-0.0603677	0.030017	0.137221
Right.Cerebellum.Cortex	52043	5183.71	20	46284.2	6320.46	20	-3.15061	-0.976515	0.334544	-1.63222	-0.320809	0.00324185	0.0345798
Right.Thalamus	6695.6	829.419	20	6693.67	741.503	20	-0.00777817	-0.00241081	0.316228	-0.622217	0.617396	0.993835	0.993835
Right.Caudate	3363.66	390.584	20	3473.47	418.573	20	0.857787	0.265867	0.317622	-0.356672	0.888405	0.396414	0.592962
Right.Putamen	4661.34	514.478	20	4614.02	460.752	20	-0.306382	-0.0949617	0.316406	-0.715117	0.525194	0.761006	0.901933
Right.Pallidum	1859.11	228.292	20	2097.55	340.183	20	2.60282	0.806731	0.328839	0.162207	1.45126	0.0137114	0.0877528
Right.Hippocampus	4186.82	399.551	20	4070.11	343.553	20	-0.990553	-0.307017	0.318085	-0.930464	0.31643	0.328309	0.559039
Right.Amygdala	1671.68	149.872	20	1521.8	146.862	20	-3.19447	-0.990109	0.335043	-1.64679	-0.333425	0.00281636	0.0345798
Right.Accumbens.area	521.955	112.161	20	484.055	105.294	20	-1.10175	-0.341481	0.318524	-0.965788	0.282826	0.277529	0.559039
Right.VentralDC	3710.45	430.489	20	3593.43	345.654	20	-0.947996	-0.293827	0.31793	-0.916969	0.329315	0.349399	0.559039
CC_Posterior	957.1	182.256	20	1018.85	91.8809	20	1.35288	0.419319	0.319684	-0.207262	1.0459	0.18689	0.54368
CC_Mid_Posterior	569.75	144.35	20	527.6	75.1414	20	-1.15832	-0.359014	0.318765	-0.983794	0.265765	0.256319	0.559039
CC_Central	524.83	118.678	20	499.07	97.3729	20	-0.750442	-0.232596	0.317295	-0.854495	0.389303	0.457786	0.592962
CC_Mid_Anterior	450.945	124.103	20	486.57	100.886	20	0.996147	0.308751	0.318106	-0.314737	0.932239	0.325741	0.559039
CC_Anterior	807.12	150.799	20	892.33	118.544	20	1.98665	0.615753	0.323635	-0.0185713	1.25008	0.0546148	0.218459

### Sheet: FM2
Region	Mean_Group1	SD_Group1	N_Group1	Mean_Group2	SD_Group2	N_Group2	t_statistic	Hedges_g	SE_Hedges_g	CI_lower	CI_upper	p_value	FDR
Left.Lateral.Ventricle	6797.79	3341.21	33	5820.88	2359.01	33	-1.37208	-0.333809	0.247892	-0.819676	0.152059	0.175363	0.844985
Left.Inf.Lat.Vent	265.373	84.6433	33	273.418	131.543	33	0.295467	0.0718831	0.246262	-0.410791	0.554558	0.768758	0.889391
Left.Cerebellum.White.Matter	13278.5	1739.73	33	14518.3	2464.87	33	2.36074	0.574338	0.251207	0.0819719	1.0667	0.0216484	0.230916
Left.Cerebellum.Cortex	47170.6	4077.02	33	46485.1	4604	33	-0.640302	-0.155777	0.246556	-0.639027	0.327473	0.524296	0.844985
Left.Thalamus	7641.07	937.153	33	7689.31	734.225	33	0.232767	0.0566291	0.246232	-0.425986	0.539244	0.816728	0.889391
Left.Caudate	3072.08	341.158	33	3095.21	380.977	33	0.259856	0.0632195	0.246244	-0.41942	0.545859	0.795819	0.889391
Left.Putamen	4370.5	446.084	33	4442.92	435.325	33	0.667464	0.162385	0.246588	-0.320928	0.645698	0.506877	0.844985
Left.Pallidum	1685.7	202.786	33	1702.02	156.887	33	0.365619	0.0889501	0.246305	-0.393807	0.571707	0.715931	0.889391
X3rd.Ventricle	798.682	325.411	33	712.282	159.979	33	-1.36877	-0.333004	0.247883	-0.818855	0.152847	0.177631	0.844985
X4th.Ventricle	1331.84	339.526	33	1345.69	295.084	33	0.176811	0.0430158	0.246211	-0.439559	0.52559	0.860226	0.889391
Brain.Stem	19459.3	2053.04	33	19339.9	1393.91	33	-0.276347	-0.0672315	0.246253	-0.549886	0.415423	0.783293	0.889391
Left.Hippocampus	3937.52	289.681	33	3827.54	270.779	33	-1.59323	-0.387611	0.248484	-0.874639	0.0994178	0.116059	0.844985
Left.Amygdala	1507.66	190.126	33	1480.41	162.939	33	-0.625207	-0.152105	0.246539	-0.63532	0.331111	0.53411	0.844985
Left.Accumbens.area	419.155	98.8887	33	434.579	87.7872	33	0.670071	0.163019	0.246592	-0.3203	0.646339	0.505257	0.844985
Left.VentralDC	3674.52	375.731	33	3750.72	330.462	33	0.874879	0.212846	0.246879	-0.271037	0.696729	0.384964	0.844985
Right.Lateral.Ventricle	6617.03	3870.09	33	5592.91	2361.46	33	-1.29765	-0.315702	0.247712	-0.801217	0.169813	0.200033	0.844985
Right.Inf.Lat.Vent	306.958	110.942	33	287.955	103.927	33	-0.718108	-0.174706	0.246652	-0.658144	0.308732	0.475315	0.844985
Right.Cerebellum.White.Matter	13021.3	2018.69	33	14273.9	2073.6	33	2.48638	0.604904	0.25175	0.111474	1.09833	0.0155269	0.230916
Right.Cerebellum.Cortex	47301.9	4363.7	33	46484.3	5199.94	33	-0.691839	-0.168315	0.246618	-0.651687	0.315057	0.491616	0.844985
Right.Thalamus	7125.85	907.725	33	7010.5	646.977	33	-0.594462	-0.144625	0.246505	-0.627774	0.338524	0.554521	0.844985
Right.Caudate	3182.82	337.184	33	3167.16	387.561	33	-0.175058	-0.0425892	0.246211	-0.525163	0.439984	0.861598	0.889391
Right.Putamen	4488.18	463.544	33	4518.52	434.437	33	0.274282	0.0667291	0.246251	-0.415924	0.549382	0.784755	0.889391
Right.Pallidum	1702.74	180.114	33	1807.13	173.194	33	2.39978	0.583836	0.251373	0.0911447	1.07653	0.0193301	0.230916
Right.Hippocampus	4033.3	325.348	33	3940.23	311.537	33	-1.18695	-0.288768	0.247463	-0.773795	0.196259	0.239644	0.844985
Right.Amygdala	1653.34	185.335	33	1664.13	138.939	33	0.267769	0.0651447	0.246248	-0.417502	0.547791	0.789806	0.889391
Right.Accumbens.area	489.297	68.2662	33	505.676	74.6247	33	0.930292	0.226328	0.24697	-0.257733	0.710389	0.355743	0.844985
Right.VentralDC	3678.83	381.257	33	3748.46	366.619	33	0.756269	0.18399	0.246703	-0.299548	0.667529	0.452267	0.844985
CC_Posterior	993.842	123.711	33	966.742	139.189	33	-0.835987	-0.203384	0.246819	-0.687149	0.28038	0.406315	0.844985
CC_Mid_Posterior	512.152	92.2752	33	514.524	91.1532	33	0.105086	0.025566	0.246193	-0.456972	0.508104	0.916636	0.916636
CC_Central	543.83	104.986	33	564.164	141.923	33	0.661663	0.160974	0.246581	-0.322326	0.644273	0.510765	0.844985
CC_Mid_Anterior	536.088	109.788	33	556.455	139.158	33	0.660062	0.160584	0.246579	-0.322711	0.64388	0.51171	0.844985
CC_Anterior	828.433	155.652	33	818.336	104.015	33	-0.309831	-0.0753776	0.24627	-0.558068	0.407312	0.757843	0.889391

### Sheet: CLBP_1
Region	Mean_Group1	SD_Group1	N_Group1	Mean_Group2	SD_Group2	N_Group2	t_statistic	Hedges_g	SE_Hedges_g	CI_lower	CI_upper	p_value	FDR
Left.Lateral.Ventricle	7914.28	4564.92	33	7113.32	3022.25	29	-0.823312	-0.201696	0.255174	-0.701837	0.298446	0.413825	0.679843
Left.Inf.Lat.Vent	364.012	137.113	33	331.659	161.746	29	-0.843319	-0.214245	0.255257	-0.714548	0.286058	0.402686	0.679843
Left.Cerebellum.White.Matter	16351.6	3368.99	33	15559.1	3259	29	-0.940427	-0.235849	0.25541	-0.736453	0.264755	0.350806	0.679843
Left.Cerebellum.Cortex	49926.4	5222.62	33	47973.5	6827.41	29	-1.25179	-0.32007	0.256148	-0.822121	0.181981	0.216232	0.622733
Left.Thalamus	7404.19	789.421	33	7041.66	877.5	29	-1.7008	-0.430436	0.257449	-0.935036	0.0741634	0.0944469	0.622733
Left.Caudate	3424.67	425.455	33	3340.79	533.697	29	-0.678027	-0.172922	0.255004	-0.67273	0.326885	0.500681	0.679843
Left.Putamen	4821.25	488.179	33	4525.89	638.497	29	-2.02473	-0.517717	0.258742	-1.02485	-0.0105835	0.0480317	0.622733
Left.Pallidum	2193.65	397.3	33	2067.27	375.525	29	-1.28678	-0.322222	0.25617	-0.824315	0.179871	0.20314	0.622733
X3rd.Ventricle	821.658	235.287	33	871.538	310.772	29	0.704858	0.180338	0.255045	-0.319551	0.680226	0.484055	0.679843
X4th.Ventricle	1549.82	598.504	33	1610.01	458.076	29	0.447504	0.110564	0.254724	-0.388696	0.609823	0.656151	0.679843
Brain.Stem	19941.1	2332.76	33	19670.2	2381.52	29	-0.451174	-0.11355	0.254735	-0.61283	0.38573	0.653528	0.679843
Left.Hippocampus	3976.59	437.035	33	3861.41	439.291	29	-1.03265	-0.25963	0.255596	-0.760599	0.241338	0.305988	0.679843
Left.Amygdala	1588.92	249.213	33	1551.82	250.568	29	-0.583248	-0.146643	0.254871	-0.64619	0.352904	0.561953	0.679843
Left.Accumbens.area	514.027	104.718	33	479.821	110.42	29	-1.24678	-0.314451	0.256092	-0.816392	0.18749	0.217487	0.622733
Left.VentralDC	3799.87	403.44	33	3745.78	379.697	29	-0.543499	-0.136059	0.254824	-0.635513	0.363395	0.58881	0.679843
Right.Lateral.Ventricle	6895.77	3799.35	33	6381.83	2789.87	29	-0.611738	-0.150762	0.25489	-0.650347	0.348823	0.543091	0.679843
Right.Inf.Lat.Vent	348.242	135.867	33	367.914	165.09	29	0.508048	0.129313	0.254795	-0.370086	0.628711	0.613474	0.679843
Right.Cerebellum.White.Matter	15507.2	2817.25	33	15017.7	3006.65	29	-0.658736	-0.166271	0.254968	-0.666008	0.333467	0.512682	0.679843
Right.Cerebellum.Cortex	51090.6	6358.04	33	49489.7	7350.1	29	-0.911011	-0.231143	0.255376	-0.731679	0.269393	0.366208	0.679843
Right.Thalamus	7948.55	826.01	33	7677.39	933.161	29	-1.20424	-0.305087	0.256001	-0.806849	0.196674	0.233525	0.622733
Right.Caudate	3617.12	491.716	33	3510.61	628.036	29	-0.736196	-0.187968	0.25509	-0.687944	0.312008	0.464866	0.679843
Right.Putamen	5146.6	576.514	33	4869.07	728.748	29	-1.64729	-0.420322	0.257314	-0.924657	0.0840139	0.105394	0.622733
Right.Pallidum	2012.57	308.17	33	1840.46	285.767	29	-2.2809	-0.570446	0.259634	-1.07933	-0.0615624	0.026131	0.622733
Right.Hippocampus	4150.87	442.21	33	4008.24	482.564	29	-1.20734	-0.305186	0.256002	-0.806949	0.196578	0.232264	0.622733
Right.Amygdala	1668.62	250.079	33	1584.2	229.82	29	-1.38475	-0.346119	0.256421	-0.848705	0.156467	0.171267	0.622733
Right.Accumbens.area	563.364	100.635	33	539.428	101.508	29	-0.930161	-0.233915	0.255396	-0.734491	0.266661	0.356088	0.679843
Right.VentralDC	3936.6	444.13	33	3795.66	382.153	29	-1.34296	-0.334246	0.256294	-0.836583	0.16809	0.184347	0.622733
CC_Posterior	1008.48	152.797	33	943.707	154.029	29	-1.65832	-0.417015	0.257271	-0.921265	0.0872361	0.102574	0.622733
CC_Mid_Posterior	568.558	105.945	33	554.524	138.046	29	-0.444387	-0.113602	0.254735	-0.612883	0.385678	0.658598	0.679843
CC_Central	599.697	150.283	33	584.755	174.826	29	-0.358375	-0.0909639	0.254662	-0.590101	0.408173	0.721419	0.721419
CC_Mid_Anterior	593.355	150.163	33	561.969	180.133	29	-0.739316	-0.188024	0.25509	-0.688	0.311953	0.462872	0.679843
CC_Anterior	910.903	151.346	33	875.207	157.538	29	-0.906709	-0.228488	0.255356	-0.728986	0.27201	0.368294	0.679843

### Sheet: CLBP_2_S1
Region	Mean_Group1	SD_Group1	N_Group1	Mean_Group2	SD_Group2	N_Group2	t_statistic	Hedges_g	SE_Hedges_g	CI_lower	CI_upper	p_value	FDR
Left.Lateral.Ventricle	8278.48	3198.97	39	9372.62	5421.64	24	0.897209	0.25863	0.260458	-0.251868	0.769129	0.376108	0.615527
Left.Inf.Lat.Vent	280.382	201.431	39	374.65	285.066	24	1.41691	0.393732	0.261798	-0.119391	0.906856	0.164833	0.329667
Left.Cerebellum.White.Matter	16666.4	2594.69	39	16108.1	2963.55	24	-0.760824	-0.20129	0.260056	-0.711	0.308421	0.450829	0.655751
Left.Cerebellum.Cortex	54171	5091.35	39	51488.1	5083.41	24	-2.03309	-0.52075	0.263552	-1.03731	-0.00418718	0.0474923	0.168861
Left.Thalamus	8142.67	907.867	39	7665.79	1044.19	24	-1.84834	-0.489826	0.263082	-1.00547	0.0258142	0.0713334	0.202712
Left.Caudate	3377.55	359.084	39	3194.23	406.181	24	-1.81685	-0.479572	0.262932	-0.994918	0.0357738	0.076017	0.202712		-1
Left.Putamen	4620.53	528.742	39	4216.61	589.512	24	-2.74521	-0.722121	0.267294	-1.24602	-0.198224	0.00867376	0.0842612
Left.Pallidum	2230.84	172.096	39	2108.23	240.396	24	-2.17859	-0.603672	0.264953	-1.12298	-0.0843649	0.0357127	0.142851
X3rd.Ventricle	1141.81	360.366	39	1255.7	473.969	24	1.01098	0.276406	0.260603	-0.234376	0.787188	0.318216	0.583741
X4th.Ventricle	1717.64	418.632	39	1706.7	448.663	24	-0.096401	-0.0251184	0.259447	-0.533634	0.483398	0.923619	0.953413
Brain.Stem	21025.5	2260.71	39	20221.7	1899.22	24	-1.51529	-0.372396	0.26155	-0.885034	0.140242	0.135406	0.288866
Left.Hippocampus	4105.33	429.293	39	4100.39	389.447	24	-0.0470361	-0.0117724	0.259439	-0.520274	0.496729	0.962663	0.962663
Left.Amygdala	1611.49	220.903	39	1512.64	223.732	24	-1.71125	-0.439834	0.26238	-0.954098	0.0744301	0.0934446	0.230017
Left.Accumbens.area	331.759	99.7956	39	289.442	76.1653	24	-1.89804	-0.456253	0.262602	-0.970953	0.0584466	0.0626663	0.200532
Left.VentralDC	3814.95	391.147	39	3735.68	403.696	24	-0.765913	-0.197758	0.260035	-0.707427	0.31191	0.447508	0.655751
Right.Lateral.Ventricle	7433.75	2993.96	39	7686.78	3725.02	24	0.281487	0.0759869	0.259526	-0.432683	0.584657	0.779752	0.860416
Right.Inf.Lat.Vent	300.81	141	39	374.025	192.027	24	1.61854	0.445986	0.262462	-0.0684395	0.960411	0.113765	0.260034
Right.Cerebellum.White.Matter	15086.3	2148.72	39	14638.5	3158.49	24	-0.612751	-0.171662	0.259888	-0.681042	0.337717	0.543872	0.696157
Right.Cerebellum.Cortex	56075.3	4733.77	39	53014.1	5255.45	24	-2.33049	-0.612405	0.265112	-1.13202	-0.0927862	0.0243303	0.129762
Right.Thalamus	7645.46	790.427	39	7456.04	856.43	24	-0.877667	-0.229288	0.26024	-0.739359	0.280783	0.384704	0.615527
Right.Caudate	3387.7	327.803	39	3159.29	423.682	24	-2.25777	-0.614843	0.265156	-1.13455	-0.0951365	0.0295164	0.134932
Right.Putamen	4938.4	547.439	39	4446.48	625.955	24	-3.17466	-0.840136	0.270018	-1.36937	-0.310901	0.00274277	0.0438843
Right.Pallidum	2205.01	227.816	39	1981.47	182.718	24	-4.28462	-1.04168	0.275535	-1.58172	-0.501627	7.16807e-05	0.00229378
Right.Hippocampus	4433.45	398.805	39	4369.93	366.038	24	-0.646295	-0.162211	0.259839	-0.671497	0.347074	0.520927	0.696157
Right.Amygdala	1759.92	198.649	39	1617.03	211.372	24	-2.66567	-0.693366	0.266689	-1.21608	-0.170655	0.0105326	0.0842612
Right.Accumbens.area	493.044	83.9529	39	438.975	88.5437	24	-2.40036	-0.623024	0.265308	-1.14303	-0.10302	0.0204081	0.129762
Right.VentralDC	3887.22	382.805	39	3791.89	365.685	24	-0.986975	-0.250115	0.260392	-0.760484	0.260255	0.328354	0.583741
CC_Posterior	979.592	117.893	39	971.742	157.861	24	-0.210215	-0.0577059	0.259488	-0.566303	0.450891	0.834602	0.890242
CC_Mid_Posterior	552.064	76.4941	39	569.196	117.189	24	0.637464	0.180133	0.259933	-0.329336	0.689601	0.52795	0.696157
CC_Central	683.787	179.63	39	653.992	214.439	24	-0.568865	-0.152088	0.259791	-0.661278	0.357102	0.572451	0.704555
CC_Mid_Anterior	661.315	159.368	39	636.021	209.672	24	-0.507619	-0.138795	0.259732	-0.647869	0.370279	0.614561	0.704575
CC_Anterior	855.726	106.012	39	877.521	194.024	24	0.505809	0.147859	0.259771	-0.361293	0.657011	0.616503	0.704575

### Sheet: CLBP_3_S2
Region	Mean_Group1	SD_Group1	N_Group1	Mean_Group2	SD_Group2	N_Group2	t_statistic	Hedges_g	SE_Hedges_g	CI_lower	CI_upper	p_value	FDR
Left.Lateral.Ventricle	9161.98	3950.69	17	8351.54	4805.23	17	-0.537156	-0.179891	0.34369	-0.853524	0.493742	0.595014	0.775816
Left.Inf.Lat.Vent	258.324	121.133	17	345.588	135.493	17	1.9797	0.66299	0.352294	-0.0275062	1.35349	0.0565023	0.243234
Left.Cerebellum.White.Matter	14230.6	1197.61	17	15388.3	1693.77	17	2.30105	0.770608	0.3555	0.073829	1.46739	0.0288239	0.243234
Left.Cerebellum.Cortex	53749.8	5890.15	17	53768.6	6327.12	17	0.00896417	0.00300205	0.342997	-0.669273	0.675277	0.992904	0.992904
Left.Thalamus	7175.31	920.047	17	7407.8	876.315	17	0.754447	0.252661	0.344363	-0.422291	0.927612	0.45611	0.768185
Left.Caudate	3530.46	523.09	17	3447.36	552.997	17	-0.450149	-0.150753	0.343484	-0.823981	0.522476	0.655647	0.777064
Left.Putamen	4594.59	623.065	17	4812.31	666.262	17	0.98407	0.32956	0.345318	-0.347262	1.00638	0.332496	0.591104
Left.Pallidum	1906.27	214.783	17	2042.95	211.923	17	1.86764	0.625464	0.351283	-0.0630512	1.31398	0.0709956	0.243234
X3rd.Ventricle	1010.93	176.371	17	957.553	281.723	17	-0.662129	-0.221744	0.34405	-0.896081	0.452594	0.513527	0.775816
X4th.Ventricle	1662.05	384.46	17	1615.24	449.893	17	-0.326188	-0.109239	0.343253	-0.782014	0.563537	0.746457	0.796221
Brain.Stem	20021.4	1792.68	17	21386.8	2282.27	17	1.93989	0.64966	0.351929	-0.0401201	1.33944	0.0617507	0.243234
Left.Hippocampus	4047.24	375.477	17	3993.69	396.643	17	-0.404184	-0.135359	0.34339	-0.808403	0.537685	0.688774	0.78717
Left.Amygdala	1716.26	292.274	17	1770.74	314.805	17	0.522882	0.175111	0.343654	-0.498451	0.848672	0.604678	0.775816
Left.Accumbens.area	495	148.203	17	573.988	104.839	17	1.794	0.600802	0.35065	-0.0864716	1.28808	0.0833165	0.243234
Left.VentralDC	3709.41	440.054	17	3972.36	375.961	17	1.87324	0.627339	0.351333	-0.0612731	1.31595	0.0704184	0.243234
Right.Lateral.Ventricle	8489.76	3185.14	17	7767.02	4569.29	17	-0.535014	-0.179173	0.343685	-0.852795	0.494448	0.596779	0.775816
Right.Inf.Lat.Vent	269.129	106.685	17	305.712	109.866	17	0.984929	0.329848	0.345322	-0.346983	1.00668	0.332054	0.591104
Right.Cerebellum.White.Matter	13278.3	963	17	14226.9	1674.59	17	2.02472	0.678067	0.352716	-0.0132561	1.36939	0.053471	0.243234
Right.Cerebellum.Cortex	54596.9	5713.82	17	54036.2	6523.64	17	-0.266562	-0.0892702	0.343168	-0.761879	0.583339	0.791546	0.81708
Right.Thalamus	7163.19	761.814	17	7484.61	915.663	17	1.11261	0.372606	0.345961	-0.305477	1.05069	0.274438	0.548876
Right.Caudate	3642.08	526.572	17	3555.52	520.597	17	-0.48201	-0.161423	0.343555	-0.834791	0.511946	0.633079	0.777064
Right.Putamen	4734.24	641.549	17	4873.29	651.708	17	0.626907	0.209948	0.343941	-0.464176	0.884072	0.535169	0.775816
Right.Pallidum	1791.84	230.927	17	1912.97	155.484	17	1.79397	0.600791	0.35065	-0.0864819	1.28806	0.0836116	0.243234
Right.Hippocampus	4136.28	428.305	17	4211.59	414.815	17	0.520784	0.174408	0.343649	-0.499144	0.847959	0.606106	0.775816
Right.Amygdala	1702.14	254.7	17	1733.9	247.274	17	0.36894	0.123556	0.343324	-0.549359	0.796472	0.714604	0.788529
Right.Accumbens.area	543.465	105.634	17	588	108.286	17	1.21384	0.406507	0.346522	-0.272675	1.08569	0.233699	0.498558
Right.VentralDC	3759.79	375.632	17	3955.92	367.245	17	1.53935	0.51552	0.348648	-0.167829	1.19887	0.133555	0.328751
CC_Posterior	956.747	154.02	17	1056.5	151.003	17	1.90683	0.638587	0.351631	-0.0506088	1.32778	0.0655588	0.243234
CC_Mid_Posterior	546.229	113.77	17	623.841	110.13	17	2.02096	0.676808	0.35268	-0.0144455	1.36806	0.0517264	0.243234
CC_Central	516.306	102.801	17	583.106	160.275	17	1.44647	0.484416	0.347991	-0.197647	1.16648	0.159446	0.364449
CC_Mid_Anterior	490.847	93.4042	17	599.371	167.35	17	2.33473	0.781888	0.355862	0.0843995	1.47938	0.0278568	0.243234
CC_Anterior	885.888	190.45	17	973.047	131.597	17	1.55238	0.519883	0.348743	-0.163653	1.20342	0.13163	0.328751

### Sheet: PTN
Region	Mean_Group1	SD_Group1	N_Group1	Mean_Group2	SD_Group2	N_Group2	t_statistic	Hedges_g	SE_Hedges_g	CI_lower	CI_upper	p_value	FDR
Left.Lateral.Ventricle	9501.9	4136.21	48	11623	6643.41	111	2.44264	0.351605	0.173871	0.0108175	0.692392	0.0158507	0.0362302
Left.Inf.Lat.Vent	469.135	240.479	48	519.727	272.666	111	1.16849	0.191121	0.173082	-0.148119	0.530361	0.245372	0.301527
Left.Cerebellum.White.Matter	14733.3	2008.88	48	14311.3	1676.85	111	-1.27586	-0.235588	0.173254	-0.575165	0.10399	0.20586	0.28099
Left.Cerebellum.Cortex	50784	5098.98	48	48921.9	5582.22	111	-2.05332	-0.340525	0.173802	-0.681176	0.000126544	0.0427284	0.0804299
Left.Thalamus	7052.18	715.557	48	6520.57	1041.73	111	-3.71807	-0.553519	0.175516	-0.89753	-0.209508	0.000299865	0.00239892
Left.Caudate	3348.95	382.565	48	3265.28	503.971	111	-1.14537	-0.176837	0.173034	-0.515983	0.162309	0.254413	0.301527
Left.Putamen	4828.6	559.27	48	4494.28	694.574	111	-3.20775	-0.50643	0.175068	-0.849564	-0.163296	0.00175361	0.00623505
Left.Pallidum	1926.74	234.45	48	1851.67	236.052	111	-1.84967	-0.317139	0.173662	-0.657517	0.0232393	0.0676476	0.108518
X3rd.Ventricle	1267	476.718	48	1423.14	536.917	111	1.82352	0.299047	0.173561	-0.0411337	0.639227	0.0712152	0.108518
X4th.Ventricle	1657.34	460.588	48	1586.85	437.666	111	-0.89923	-0.157775	0.172976	-0.496808	0.181257	0.371061	0.409447
Brain.Stem	21553	2421.17	48	20243.8	2530.71	111	-3.08745	-0.521525	0.175207	-0.864932	-0.178119	0.00266061	0.00851395
Left.Hippocampus	4013.57	372.98	48	3797.61	413.6	111	-3.24118	-0.534802	0.175333	-0.878455	-0.191148	0.00162499	0.00623505
Left.Amygdala	1711.15	204.102	48	1590.28	245.108	111	-3.21991	-0.51497	0.175146	-0.858257	-0.171683	0.00170151	0.00623505
Left.Accumbens.area	510.715	78.353	48	474.356	112.991	111	-2.33281	-0.348465	0.173851	-0.689213	-0.00771664	0.0212432	0.0424863
Left.VentralDC	4015.72	395.415	48	3745.59	425.021	111	-3.86493	-0.645642	0.176503	-0.991588	-0.299697	0.000202574	0.00216079
Right.Lateral.Ventricle	8128.65	3761.65	48	11082.8	6750.8	111	3.51746	0.488877	0.174911	0.146051	0.831703	0.000579801	0.00370062
Right.Inf.Lat.Vent	455.106	170.179	48	542.283	294.634	111	2.34212	0.329117	0.173732	-0.0113981	0.669633	0.0205419	0.0424863
Right.Cerebellum.White.Matter	14119.9	1806.53	48	13741.6	1628.88	111	-1.24791	-0.22356	0.173204	-0.563039	0.115919	0.215634	0.28099
Right.Cerebellum.Cortex	50944.1	5299.15	48	49225.7	5691.42	111	-1.83515	-0.306662	0.173603	-0.646924	0.0336007	0.0695974	0.108518
Right.Thalamus	6876.95	630.04	48	6351.91	922.431	111	-4.15918	-0.617954	0.176191	-0.963287	-0.27262	5.82082e-05	0.000931332
Right.Caudate	3470.23	370.847	48	3418.37	544.688	111	-0.696786	-0.103409	0.172847	-0.442189	0.23537	0.4872	0.51968
Right.Putamen	4873.28	564.722	48	4563.73	705.646	111	-2.93418	-0.462158	0.174683	-0.804535	-0.11978	0.00406857	0.0118358
Right.Pallidum	1914.63	243.85	48	1800.93	231.349	111	-2.74078	-0.481188	0.174844	-0.823883	-0.138494	0.00746667	0.0199111
Right.Hippocampus	4200.96	357.871	48	3925.82	418.255	111	-4.2234	-0.682634	0.17694	-1.02944	-0.335831	5.18767e-05	0.000931332
Right.Amygdala	1892.65	224.448	48	1781.61	269.235	111	-2.69115	-0.430593	0.174429	-0.772473	-0.0887127	0.00827436	0.0203677
Right.Accumbens.area	510.127	72.6909	48	496.91	104.318	111	-0.916181	-0.137093	0.17292	-0.476016	0.201831	0.361329	0.409447
Right.VentralDC	3969.83	395.407	48	3722.07	440.305	111	-3.50249	-0.576966	0.175753	-0.921442	-0.232489	0.000693866	0.00370062
CC_Posterior	927.44	130.124	48	929.747	140.395	111	0.10019	0.0167119	0.172752	-0.321882	0.355306	0.920403	0.920403
CC_Mid_Posterior	476.837	81.4056	48	457.799	105.222	111	-1.23458	-0.191975	0.173084	-0.531221	0.147271	0.219524	0.28099
CC_Central	502.073	128.009	48	460.125	110.893	111	-1.97269	-0.359018	0.173919	-0.699898	-0.0181372	0.0520335	0.092504
CC_Mid_Anterior	512.212	115.982	48	478.629	139.555	111	-1.57321	-0.25142	0.173324	-0.591134	0.0882948	0.118638	0.172564
CC_Anterior	848.927	130.82	48	841.395	168.451	111	-0.304439	-0.0474077	0.17277	-0.386036	0.291221	0.76135	0.78591

### Sheet: Migraine
Region	Mean_Group1	SD_Group1	N_Group1	Mean_Group2	SD_Group2	N_Group2	t_statistic	Hedges_g	SE_Hedges_g	CI_lower	CI_upper	p_value	FDR
Left.Lateral.Ventricle	7547.49	3564.04	35	7542.37	3976.45	111	-0.0072078	-0.00131271	0.193857	-0.381272	0.378647	0.994272	0.994272
Left.Inf.Lat.Vent	237.966	88.4484	35	268.462	130.687	111	1.56985	0.248586	0.194402	-0.132442	0.629613	0.120186	0.585277
Left.Cerebellum.White.Matter	14865.1	2477.63	35	14986.9	2203.94	111	0.260185	0.0533411	0.193882	-0.326667	0.43335	0.795747	0.874369
Left.Cerebellum.Cortex	53414.1	5588.64	35	53873.7	5092.28	111	0.433095	0.0876855	0.193925	-0.292407	0.467778	0.666703	0.874369
Left.Thalamus	7454.57	883.365	35	7662.55	799.11	111	1.24182	0.252372	0.194419	-0.128689	0.633432	0.219798	0.585277
Left.Caudate	3320.52	343.255	35	3417.02	388.953	111	1.40321	0.253513	0.194424	-0.127557	0.634583	0.165397	0.585277
Left.Putamen	4556.35	497.465	35	4674.12	490.158	111	1.2255	0.238171	0.194357	-0.142769	0.619111	0.225484	0.585277
Left.Pallidum	2006.09	235.973	35	2015.12	214.159	111	0.201837	0.0409495	0.193872	-0.339039	0.420938	0.840819	0.874369
X3rd.Ventricle	962.006	271.979	35	902.517	244.648	111	-1.15502	-0.235424	0.194346	-0.616341	0.145494	0.253313	0.585277
X4th.Ventricle	1586.57	427.891	35	1699.6	484.131	111	1.31911	0.238504	0.194359	-0.142439	0.619446	0.191849	0.585277
Brain.Stem	20486.8	2064.86	35	21105.1	2116.45	111	1.53535	0.292281	0.19461	-0.0891541	0.673717	0.130109	0.585277
Left.Hippocampus	3987.92	409.841	35	4080.77	373.454	111	1.19314	0.241562	0.194371	-0.139407	0.62253	0.238128	0.585277
Left.Amygdala	1578.56	209.088	35	1625.88	224.38	111	1.14673	0.21312	0.194258	-0.167625	0.593864	0.255995	0.585277
Left.Accumbens.area	412.94	85.3583	35	422.302	76.5847	111	0.579467	0.118268	0.19398	-0.261933	0.498469	0.564757	0.874369
Left.VentralDC	3831.47	378.164	35	3849.41	348.104	111	0.249378	0.0502224	0.193879	-0.329781	0.430225	0.804025	0.874369
Right.Lateral.Ventricle	6844.74	3084.73	35	7010.97	4078.12	111	0.255978	0.042766	0.193873	-0.337225	0.422757	0.798671	0.874369
Right.Inf.Lat.Vent	295.2	152.824	35	289.232	140.437	111	-0.205325	-0.0413872	0.193872	-0.421376	0.338602	0.8381	0.874369
Right.Cerebellum.White.Matter	14555	2940.94	35	14178.9	2031	111	-0.705276	-0.164151	0.194095	-0.544577	0.216274	0.484299	0.874369
Right.Cerebellum.Cortex	54515.3	5230.01	35	55678.9	5238.23	111	1.14725	0.22106	0.194288	-0.159744	0.601864	0.256059	0.585277
Right.Thalamus	7650.79	797.34	35	7874.18	721.207	111	1.47779	0.300344	0.194652	-0.0811735	0.681862	0.145414	0.585277
Right.Caudate	3392.87	319.664	35	3496.39	383.319	111	1.58911	0.278856	0.194542	-0.102447	0.660159	0.116706	0.585277
Right.Putamen	4706.99	508.903	35	4867.28	515.851	111	1.61941	0.310084	0.194704	-0.0715366	0.691704	0.11081	0.585277
Right.Pallidum	1895.1	224.516	35	1903.43	212.437	111	0.19381	0.038474	0.19387	-0.341511	0.418459	0.847045	0.874369
Right.Hippocampus	4199.09	438.889	35	4256.26	413.179	111	0.681259	0.135598	0.194019	-0.244679	0.515876	0.498601	0.874369
Right.Amygdala	1697.15	194.431	35	1749.9	204.807	111	1.38164	0.259285	0.19445	-0.121836	0.640406	0.172233	0.585277
Right.Accumbens.area	544.383	74.3728	35	541.131	88.3113	111	-0.215243	-0.0379609	0.193869	-0.417945	0.342023	0.830233	0.874369
Right.VentralDC	3900.06	380.159	35	3955.46	354.255	111	0.763798	0.15284	0.194063	-0.227523	0.533204	0.448317	0.874369
CC_Posterior	1013.58	168.178	35	1000.85	168.381	111	-0.390247	-0.0752098	0.193907	-0.455267	0.304847	0.697805	0.874369
CC_Mid_Posterior	560.24	110.589	35	555.822	109.953	111	-0.20638	-0.0399199	0.193871	-0.419907	0.340067	0.837232	0.874369
CC_Central	618.743	142.008	35	603.718	158.54	111	-0.53034	-0.0965558	0.193939	-0.476676	0.283565	0.597742	0.874369
CC_Mid_Anterior	580.803	138.66	35	570.715	132.57	111	-0.379204	-0.0748689	0.193906	-0.454925	0.305187	0.705996	0.874369
CC_Anterior	867.437	167.1	35	873.738	168.184	111	0.194202	0.0373243	0.193869	-0.342659	0.417308	0.846704	0.874369
